# Leveraging Electronic Medical Records and Knowledge Networks to Predict Disease Onset and Gain Biological Insight Into Alzheimer’s Disease

**DOI:** 10.1101/2023.03.14.23287224

**Authors:** Alice Tang, Katherine P. Rankin, Gabriel Cerono, Silvia Miramontes, Hunter Mills, Jacquelyn Roger, Billy Zeng, Charlotte Nelson, Karthik Soman, Sarah Woldemariam, Yaqiao Li, Albert Lee, Riley Bove, Maria Glymour, Tomiko Oskotsky, Zachary Miller, Isabel Allen, Stephan J. Sanders, Sergio Baranzini, Marina Sirota

## Abstract

Early identification of Alzheimer’s Disease (AD) risk can aid in interventions before disease progression. We demonstrate that electronic health records (EHRs) combined with heterogeneous knowledge networks (e.g., SPOKE) allow for (1) prediction of AD onset and (2) generation of biological hypotheses linking phenotypes with AD. We trained random forest models that predict AD onset with mean AUROC of 0.72 (-7 years) to .81 (-1 day). Top identified conditions from matched cohort trained models include phenotypes with importance across time, early in time, or closer to AD onset. SPOKE networks highlight shared genes between top predictors and AD (e.g., APOE, IL6, TNF, and INS). Survival analysis of top predictors (hyperlipidemia and osteoporosis) in external EHRs validates an increased risk of AD. Genetic colocalization confirms hyperlipidemia and AD association at the APOE locus, and AD with osteoporosis colocalize at a locus close to MS4A6A with a stronger female association.
