## Supplement Table 2 for "Leveraging Electronic Medical Records and Knowledge Networks to Predict Disease Onset and Gain Biological Insight Into Alzheimer’s Disease"

### Sheet: supp2_ATCN06D_Dementia
mapped_concept_id	source_concept_id	source_name	source_code	source_vocab	mapped_name	mapped_vocab	mapped_code	mapping_relation	domain
733530	21604792	ANTI-DEMENTIA DRUGS	N06D	ATC	rivastigmine 3 MG Oral Capsule	RxNorm	312835	ancestor:4-5	Drug
42898243	21604792	ANTI-DEMENTIA DRUGS	N06D	ATC	24 HR rivastigmine 0.554 MG/HR Transdermal System	RxNorm	1308569	ancestor:4-6	Drug
40239151	21604792	ANTI-DEMENTIA DRUGS	N06D	ATC	donepezil hydrochloride 23 MG Oral Tablet	RxNorm	1100184	ancestor:4-7	Drug
40223778	21604792	ANTI-DEMENTIA DRUGS	N06D	ATC	donepezil hydrochloride 5 MG Oral Tablet	RxNorm	997229	ancestor:4-8	Drug
40223776	21604792	ANTI-DEMENTIA DRUGS	N06D	ATC	donepezil hydrochloride 5 MG Disintegrating Oral Tablet	RxNorm	997226	ancestor:4-9	Drug
40223768	21604792	ANTI-DEMENTIA DRUGS	N06D	ATC	donepezil hydrochloride 10 MG Oral Tablet	RxNorm	997223	ancestor:4-10	Drug
40223766	21604792	ANTI-DEMENTIA DRUGS	N06D	ATC	donepezil hydrochloride 10 MG Disintegrating Oral Tablet	RxNorm	997220	ancestor:4-11	Drug
40222862	21604792	ANTI-DEMENTIA DRUGS	N06D	ATC	memantine hydrochloride 5 MG Oral Tablet	RxNorm	996571	ancestor:4-12	Drug
40222846	21604792	ANTI-DEMENTIA DRUGS	N06D	ATC	memantine hydrochloride 2 MG/ML Oral Solution	RxNorm	996740	ancestor:4-13	Drug
40222834	21604792	ANTI-DEMENTIA DRUGS	N06D	ATC	memantine hydrochloride 10 MG Oral Tablet	RxNorm	996561	ancestor:4-14	Drug
40221895	21604792	ANTI-DEMENTIA DRUGS	N06D	ATC	24 HR memantine hydrochloride 7 MG Extended Release Oral Capsule	RxNorm	996615	ancestor:4-15	Drug
40221893	21604792	ANTI-DEMENTIA DRUGS	N06D	ATC	24 HR memantine hydrochloride 28 MG Extended Release Oral Capsule	RxNorm	996609	ancestor:4-16	Drug
40221891	21604792	ANTI-DEMENTIA DRUGS	N06D	ATC	24 HR memantine hydrochloride 21 MG Extended Release Oral Capsule	RxNorm	996603	ancestor:4-17	Drug
45892894	21604792	ANTI-DEMENTIA DRUGS	N06D	ATC	24 HR donepezil hydrochloride 10 MG / memantine hydrochloride 28 MG Extended Release Oral Capsule	RxNorm	1599803	ancestor:4-18	Drug
40221889	21604792	ANTI-DEMENTIA DRUGS	N06D	ATC	24 HR memantine hydrochloride 14 MG Extended Release Oral Capsule	RxNorm	996594	ancestor:4-19	Drug
40165629	21604792	ANTI-DEMENTIA DRUGS	N06D	ATC	galantamine hydrobromide 4 MG/ML Oral Solution	RxNorm	860901	ancestor:4-20	Drug
40163970	21604792	ANTI-DEMENTIA DRUGS	N06D	ATC	24 HR galantamine hydrobromide 8 MG Extended Release Oral Capsule	RxNorm	860715	ancestor:4-21	Drug
40163968	21604792	ANTI-DEMENTIA DRUGS	N06D	ATC	24 HR galantamine hydrobromide 24 MG Extended Release Oral Capsule	RxNorm	860707	ancestor:4-22	Drug
40163966	21604792	ANTI-DEMENTIA DRUGS	N06D	ATC	24 HR galantamine hydrobromide 16 MG Extended Release Oral Capsule	RxNorm	860695	ancestor:4-23	Drug
19127021	21604792	ANTI-DEMENTIA DRUGS	N06D	ATC	24 HR rivastigmine 0.396 MG/HR Transdermal System	RxNorm	725023	ancestor:4-24	Drug
19127019	21604792	ANTI-DEMENTIA DRUGS	N06D	ATC	24 HR rivastigmine 0.192 MG/HR Transdermal System	RxNorm	725021	ancestor:4-25	Drug
19077573	21604792	ANTI-DEMENTIA DRUGS	N06D	ATC	galantamine 8 MG Oral Tablet	RxNorm	310437	ancestor:4-26	Drug
19077572	21604792	ANTI-DEMENTIA DRUGS	N06D	ATC	galantamine 4 MG Oral Tablet	RxNorm	310436	ancestor:4-27	Drug
757640	21604792	ANTI-DEMENTIA DRUGS	N06D	ATC	galantamine 12 MG Oral Tablet	RxNorm	579148	ancestor:4-28	Drug
733563	21604792	ANTI-DEMENTIA DRUGS	N06D	ATC	rivastigmine 4.5 MG Oral Capsule	RxNorm	314215	ancestor:4-29	Drug
733562	21604792	ANTI-DEMENTIA DRUGS	N06D	ATC	rivastigmine 1.5 MG Oral Capsule	RxNorm	314214	ancestor:4-30	Drug
733531	21604792	ANTI-DEMENTIA DRUGS	N06D	ATC	rivastigmine 6 MG Oral Capsule	RxNorm	312836	ancestor:4-31	Drug
40221040	21604792	ANTI-DEMENTIA DRUGS	N06D	ATC	24 HR donepezil hydrochloride 10 MG / memantine hydrochloride 7 MG Extended Release Oral Capsule	RxNorm	1805425	ancestor:4-32	Drug
45892896	21604792	ANTI-DEMENTIA DRUGS	N06D	ATC	24 HR donepezil hydrochloride 10 MG / memantine hydrochloride 14 MG Extended Release Oral Capsule	RxNorm	1599805	ancestor:4-33	Drug
35608576	35608576	Behavioral and psychological symptoms of dementia	10171000132106	SNOMED	Behavioral and psychological symptoms of dementia	SNOMED	10171000132106	same	Condition
378419	4092747	Cerebral degeneration presenting primarily with dementia	279982005	SNOMED	Alzheimer's disease	SNOMED	26929004	Subsumes	Condition
4278830	4092747	Cerebral degeneration presenting primarily with dementia	279982005	SNOMED	Primary degenerative dementia of the Alzheimer type, senile onset, uncomplicated	SNOMED	66108005	ancestor:3-3	Condition
4220313	4092747	Cerebral degeneration presenting primarily with dementia	279982005	SNOMED	Primary degenerative dementia of the Alzheimer type, senile onset	SNOMED	416975007	ancestor:2-2	Condition
380701	4092747	Cerebral degeneration presenting primarily with dementia	279982005	SNOMED	Diffuse Lewy body disease	SNOMED	80098002	ancestor:1-1	Condition
4196433	4092747	Cerebral degeneration presenting primarily with dementia	279982005	SNOMED	Senile dementia of the Lewy body type	SNOMED	312991009	ancestor:2-2	Condition
4092747	4092747	Cerebral degeneration presenting primarily with dementia	279982005	SNOMED	Cerebral degeneration presenting primarily with dementia	SNOMED	279982005	same	Condition
4218017	4092747	Cerebral degeneration presenting primarily with dementia	279982005	SNOMED	Primary degenerative dementia of the Alzheimer type, presenile onset	SNOMED	416780008	ancestor:2-2	Condition
443605	4182210	Dementia	52448006	SNOMED	Vascular dementia	SNOMED	429998004	ancestor:2-2	Condition
381832	4182210	Dementia	52448006	SNOMED	Presenile dementia with delirium	SNOMED	191452002	ancestor:2-2	Condition
380986	4182210	Dementia	52448006	SNOMED	Senile dementia with delusion	SNOMED	371024007	ancestor:2-2	Condition
379784	4182210	Dementia	52448006	SNOMED	Senile dementia with depression	SNOMED	191459006	ancestor:3-3	Condition
378726	4182210	Dementia	52448006	SNOMED	Dementia associated with alcoholism	SNOMED	281004	ancestor:2-2	Condition
378419	4182210	Dementia	52448006	SNOMED	Alzheimer's disease	SNOMED	26929004	ancestor:1-1	Condition
378125	4182210	Dementia	52448006	SNOMED	Presenile dementia	SNOMED	12348006	ancestor:1-1	Condition
377788	4182210	Dementia	52448006	SNOMED	General paresis - neurosyphilis	SNOMED	51928006	Subsumes	Condition
377254	4182210	Dementia	52448006	SNOMED	Multi-infarct dementia, uncomplicated	SNOMED	70936005	ancestor:4-4	Condition
443790	4182210	Dementia	52448006	SNOMED	Multi-infarct dementia with delusions	SNOMED	25772007	ancestor:4-4	Condition
376085	4182210	Dementia	52448006	SNOMED	Uncomplicated presenile dementia	SNOMED	191451009	ancestor:2-2	Condition
375791	4182210	Dementia	52448006	SNOMED	Uncomplicated senile dementia	SNOMED	191449005	ancestor:2-2	Condition
374888	4182210	Dementia	52448006	SNOMED	Dementia associated with another disease	SNOMED	191519005	Subsumes	Condition
372610	4182210	Dementia	52448006	SNOMED	Postconcussion syndrome	SNOMED	40425004	ancestor:3-3	Condition
377527	4182210	Dementia	52448006	SNOMED	Presenile dementia with depression	SNOMED	191455000	ancestor:2-2	Condition
376946	4182210	Dementia	52448006	SNOMED	Senile dementia with delirium	SNOMED	191461002	ancestor:2-2	Condition
376095	4182210	Dementia	52448006	SNOMED	Drug-induced dementia	SNOMED	191493005	Subsumes	Condition
444091	4182210	Dementia	52448006	SNOMED	Multi-infarct dementia with delirium	SNOMED	10349009	ancestor:4-4	Condition
44782771	4182210	Dementia	52448006	SNOMED	Presenile dementia with delusions	SNOMED	31081000119101	ancestor:2-2	Condition
43530666	4182210	Dementia	52448006	SNOMED	Dementia with behavioral disturbance	SNOMED	1591000119103	Subsumes	Condition
37109056	4182210	Dementia	52448006	SNOMED	Vascular dementia without behavioral disturbance	SNOMED	1.62764e+16	ancestor:3-3	Condition
4307791	4182210	Dementia	52448006	SNOMED	Dementia paralytica juvenilis	SNOMED	82959004	ancestor:2-2	Condition
4278830	4182210	Dementia	52448006	SNOMED	Primary degenerative dementia of the Alzheimer type, senile onset, uncomplicated	SNOMED	66108005	ancestor:3-3	Condition
4220313	4182210	Dementia	52448006	SNOMED	Primary degenerative dementia of the Alzheimer type, senile onset	SNOMED	416975007	ancestor:2-2	Condition
37018688	4182210	Dementia	52448006	SNOMED	Vascular dementia with behavioral disturbance	SNOMED	288631000119104	ancestor:2-3	Condition
4196433	4182210	Dementia	52448006	SNOMED	Senile dementia of the Lewy body type	SNOMED	312991009	ancestor:2-2	Condition
4182210	4182210	Dementia	52448006	SNOMED	Dementia	SNOMED	52448006	same	Condition
4159643	4182210	Dementia	52448006	SNOMED	Senile dementia with psychosis	SNOMED	371026009	ancestor:2-2	Condition
4152048	4182210	Dementia	52448006	SNOMED	Senile and presenile organic psychotic conditions	SNOMED	268612007	Subsumes	Condition
4048875	4182210	Dementia	52448006	SNOMED	Senile dementia	SNOMED	15662003	ancestor:1-1	Condition
4009647	4182210	Dementia	52448006	SNOMED	Psychoactive substance-induced organic dementia	SNOMED	111480006	ancestor:2-2	Condition
4218017	4182210	Dementia	52448006	SNOMED	Primary degenerative dementia of the Alzheimer type, presenile onset	SNOMED	416780008	ancestor:2-2	Condition
443864	4182210	Dementia	52448006	SNOMED	Multi-infarct dementia with depression	SNOMED	14070001	ancestor:4-4	Condition
377254	4339549	Dementia arising in the senium AND/OR presenium	88339003	SNOMED	Multi-infarct dementia, uncomplicated	SNOMED	70936005	Subsumes	Condition
378125	4339549	Dementia arising in the senium AND/OR presenium	88339003	SNOMED	Presenile dementia	SNOMED	12348006	Subsumes	Condition
4048875	4339549	Dementia arising in the senium AND/OR presenium	88339003	SNOMED	Senile dementia	SNOMED	15662003	Subsumes	Condition
4152048	4339549	Dementia arising in the senium AND/OR presenium	88339003	SNOMED	Senile and presenile organic psychotic conditions	SNOMED	268612007	Subsumes	Condition
4182210	4339549	Dementia arising in the senium AND/OR presenium	88339003	SNOMED	Dementia	SNOMED	52448006	Concept same_as to	Condition
4339549	4339549	Dementia arising in the senium AND/OR presenium	88339003	SNOMED	Dementia arising in the senium AND/OR presenium	SNOMED	88339003	same	Condition
378726	378726	Dementia associated with alcoholism	281004	SNOMED	Dementia associated with alcoholism	SNOMED	281004	same	Condition
372610	374888	Dementia associated with another disease	191519005	SNOMED	Postconcussion syndrome	SNOMED	40425004	ancestor:2-2	Condition
377254	374888	Dementia associated with another disease	191519005	SNOMED	Multi-infarct dementia, uncomplicated	SNOMED	70936005	ancestor:3-3	Condition
37109056	374888	Dementia associated with another disease	191519005	SNOMED	Vascular dementia without behavioral disturbance	SNOMED	1.62764e+16	ancestor:2-2	Condition
444091	374888	Dementia associated with another disease	191519005	SNOMED	Multi-infarct dementia with delirium	SNOMED	10349009	ancestor:3-3	Condition
443864	374888	Dementia associated with another disease	191519005	SNOMED	Multi-infarct dementia with depression	SNOMED	14070001	ancestor:3-3	Condition
37018688	374888	Dementia associated with another disease	191519005	SNOMED	Vascular dementia with behavioral disturbance	SNOMED	288631000119104	ancestor:2-2	Condition
443790	374888	Dementia associated with another disease	191519005	SNOMED	Multi-infarct dementia with delusions	SNOMED	25772007	ancestor:3-3	Condition
443605	374888	Dementia associated with another disease	191519005	SNOMED	Vascular dementia	SNOMED	429998004	ancestor:1-1	Condition
378726	374888	Dementia associated with another disease	191519005	SNOMED	Dementia associated with alcoholism	SNOMED	281004	ancestor:1-1	Condition
374888	374888	Dementia associated with another disease	191519005	SNOMED	Dementia associated with another disease	SNOMED	191519005	same	Condition
44782729	44782729	Dementia due to Alzheimer's disease	142811000000000	SNOMED	Dementia due to Alzheimer's disease	SNOMED	142811000119104	same	Condition
378419	44782729	Dementia due to Alzheimer's disease	142811000000000	SNOMED	Alzheimer's disease	SNOMED	26929004	Concept same_as to	Condition
4278830	40386880	Dementia in Alzheimer's disease with late onset	192162002	SNOMED	Primary degenerative dementia of the Alzheimer type, senile onset, uncomplicated	SNOMED	66108005	Concept same_as to	Condition
40390140	40390140	Dementia in Alzheimer's disease with late onset	192803007	SNOMED	Dementia in Alzheimer's disease with late onset	SNOMED	192803007	same	Condition
4278830	40390140	Dementia in Alzheimer's disease with late onset	192803007	SNOMED	Primary degenerative dementia of the Alzheimer type, senile onset, uncomplicated	SNOMED	66108005	Concept same_as to	Condition
40386880	40386880	Dementia in Alzheimer's disease with late onset	192162002	SNOMED	Dementia in Alzheimer's disease with late onset	SNOMED	192162002	same	Condition
4307791	4307791	Dementia paralytica juvenilis	82959004	SNOMED	Dementia paralytica juvenilis	SNOMED	82959004	same	Condition
43530666	43530666	Dementia with behavioral disturbance	1591000000000	SNOMED	Dementia with behavioral disturbance	SNOMED	1591000119103	same	Condition
37018688	43530666	Dementia with behavioral disturbance	1591000000000	SNOMED	Vascular dementia with behavioral disturbance	SNOMED	288631000119104	Subsumes	Condition
376095	376095	Drug-induced dementia	191493005	SNOMED	Drug-induced dementia	SNOMED	191493005	same	Condition
4009647	376095	Drug-induced dementia	191493005	SNOMED	Psychoactive substance-induced organic dementia	SNOMED	111480006	Subsumes	Condition
378726	376095	Drug-induced dementia	191493005	SNOMED	Dementia associated with alcoholism	SNOMED	281004	Subsumes	Condition
4043378	4043378	Frontotemporal dementia	230270009	SNOMED	Frontotemporal dementia	SNOMED	230270009	same	Condition
377254	379778	Multi-infarct dementia	56267009	SNOMED	Multi-infarct dementia, uncomplicated	SNOMED	70936005	ancestor:1-1	Condition
379778	379778	Multi-infarct dementia	56267009	SNOMED	Multi-infarct dementia	SNOMED	56267009	same	Condition
443790	379778	Multi-infarct dementia	56267009	SNOMED	Multi-infarct dementia with delusions	SNOMED	25772007	Subsumes	Condition
444091	379778	Multi-infarct dementia	56267009	SNOMED	Multi-infarct dementia with delirium	SNOMED	10349009	ancestor:1-1	Condition
443864	379778	Multi-infarct dementia	56267009	SNOMED	Multi-infarct dementia with depression	SNOMED	14070001	ancestor:1-1	Condition
444091	444091	Multi-infarct dementia with delirium	10349009	SNOMED	Multi-infarct dementia with delirium	SNOMED	10349009	same	Condition
443790	443790	Multi-infarct dementia with delusions	25772007	SNOMED	Multi-infarct dementia with delusions	SNOMED	25772007	same	Condition
443864	443864	Multi-infarct dementia with depression	14070001	SNOMED	Multi-infarct dementia with depression	SNOMED	14070001	same	Condition
377254	377254	Multi-infarct dementia, uncomplicated	70936005	SNOMED	Multi-infarct dementia, uncomplicated	SNOMED	70936005	same	Condition
378125	40391380	Presenile dementia	191450005	SNOMED	Presenile dementia	SNOMED	12348006	Concept same_as to	Condition
378125	40321739	Presenile dementia	154847008	SNOMED	Presenile dementia	SNOMED	12348006	Concept same_as to	Condition
44782771	378125	Presenile dementia	12348006	SNOMED	Presenile dementia with delusions	SNOMED	31081000119101	Subsumes	Condition
4218017	378125	Presenile dementia	12348006	SNOMED	Primary degenerative dementia of the Alzheimer type, presenile onset	SNOMED	416780008	Subsumes	Condition
381832	378125	Presenile dementia	12348006	SNOMED	Presenile dementia with delirium	SNOMED	191452002	Subsumes	Condition
378125	378125	Presenile dementia	12348006	SNOMED	Presenile dementia	SNOMED	12348006	same	Condition
377527	378125	Presenile dementia	12348006	SNOMED	Presenile dementia with depression	SNOMED	191455000	Subsumes	Condition
376085	378125	Presenile dementia	12348006	SNOMED	Uncomplicated presenile dementia	SNOMED	191451009	Subsumes	Condition
40321739	40321739	Presenile dementia	154847008	SNOMED	Presenile dementia	SNOMED	154847008	same	Condition
40391380	40391380	Presenile dementia	191450005	SNOMED	Presenile dementia	SNOMED	191450005	same	Condition
381832	381832	Presenile dementia with delirium	191452002	SNOMED	Presenile dementia with delirium	SNOMED	191452002	same	Condition
44782771	44782771	Presenile dementia with delusions	31081000000000	SNOMED	Presenile dementia with delusions	SNOMED	31081000119101	same	Condition
377527	377527	Presenile dementia with depression	191455000	SNOMED	Presenile dementia with depression	SNOMED	191455000	same	Condition
4218017	4218017	Primary degenerative dementia of the Alzheimer type, presenile onset	416780008	SNOMED	Primary degenerative dementia of the Alzheimer type, presenile onset	SNOMED	416780008	same	Condition
4278830	4220313	Primary degenerative dementia of the Alzheimer type, senile onset	416975007	SNOMED	Primary degenerative dementia of the Alzheimer type, senile onset, uncomplicated	SNOMED	66108005	ancestor:1-1	Condition
4220313	4220313	Primary degenerative dementia of the Alzheimer type, senile onset	416975007	SNOMED	Primary degenerative dementia of the Alzheimer type, senile onset	SNOMED	416975007	same	Condition
4278830	4278830	Primary degenerative dementia of the Alzheimer type, senile onset, uncomplicated	66108005	SNOMED	Primary degenerative dementia of the Alzheimer type, senile onset, uncomplicated	SNOMED	66108005	same	Condition
4009647	4009647	Psychoactive substance-induced organic dementia	111480006	SNOMED	Psychoactive substance-induced organic dementia	SNOMED	111480006	same	Condition
4048875	4048875	Senile dementia	15662003	SNOMED	Senile dementia	SNOMED	15662003	same	Condition
4278830	4048875	Senile dementia	15662003	SNOMED	Primary degenerative dementia of the Alzheimer type, senile onset, uncomplicated	SNOMED	66108005	ancestor:2-2	Condition
380986	4048875	Senile dementia	15662003	SNOMED	Senile dementia with delusion	SNOMED	371024007	Subsumes	Condition
375791	4048875	Senile dementia	15662003	SNOMED	Uncomplicated senile dementia	SNOMED	191449005	Subsumes	Condition
376946	4048875	Senile dementia	15662003	SNOMED	Senile dementia with delirium	SNOMED	191461002	Subsumes	Condition
379784	4048875	Senile dementia	15662003	SNOMED	Senile dementia with depression	SNOMED	191459006	ancestor:2-2	Condition
4159643	4048875	Senile dementia	15662003	SNOMED	Senile dementia with psychosis	SNOMED	371026009	ancestor:1-1	Condition
4196433	4048875	Senile dementia	15662003	SNOMED	Senile dementia of the Lewy body type	SNOMED	312991009	Subsumes	Condition
4220313	4048875	Senile dementia	15662003	SNOMED	Primary degenerative dementia of the Alzheimer type, senile onset	SNOMED	416975007	ancestor:1-1	Condition
4196433	4196433	Senile dementia of the Lewy body type	312991009	SNOMED	Senile dementia of the Lewy body type	SNOMED	312991009	same	Condition
376946	40321741	Senile dementia with delirium	154849006	SNOMED	Senile dementia with delirium	SNOMED	191461002	Concept same_as to	Condition
40321741	40321741	Senile dementia with delirium	154849006	SNOMED	Senile dementia with delirium	SNOMED	154849006	same	Condition
376946	376946	Senile dementia with delirium	191461002	SNOMED	Senile dementia with delirium	SNOMED	191461002	same	Condition
380986	380986	Senile dementia with delusion	371024007	SNOMED	Senile dementia with delusion	SNOMED	371024007	same	Condition
379784	379784	Senile dementia with depression	191459006	SNOMED	Senile dementia with depression	SNOMED	191459006	same	Condition
379784	4101137	Senile dementia with depressive or paranoid features	191457008	SNOMED	Senile dementia with depression	SNOMED	191459006	ancestor:1-1	Condition
4101137	4101137	Senile dementia with depressive or paranoid features	191457008	SNOMED	Senile dementia with depressive or paranoid features	SNOMED	191457008	same	Condition
4159643	4159643	Senile dementia with psychosis	371026009	SNOMED	Senile dementia with psychosis	SNOMED	371026009	same	Condition
40633482	40633482	Transmissible virus dementia	79358009	SNOMED	Transmissible virus dementia	SNOMED	79358009	same	Condition
372241	40633482	Transmissible virus dementia	79358009	SNOMED	Creutzfeldt-Jakob disease	SNOMED	792004	Concept same_as to	Condition
376085	376085	Uncomplicated presenile dementia	191451009	SNOMED	Uncomplicated presenile dementia	SNOMED	191451009	same	Condition
375791	375791	Uncomplicated senile dementia	191449005	SNOMED	Uncomplicated senile dementia	SNOMED	191449005	same	Condition
40321738	40321738	Uncomplicated senile dementia	154846004	SNOMED	Uncomplicated senile dementia	SNOMED	154846004	same	Condition
375791	40321738	Uncomplicated senile dementia	154846004	SNOMED	Uncomplicated senile dementia	SNOMED	191449005	Concept same_as to	Condition
37018688	443605	Vascular dementia	429998004	SNOMED	Vascular dementia with behavioral disturbance	SNOMED	288631000119104	ancestor:1-1	Condition
377254	443605	Vascular dementia	429998004	SNOMED	Multi-infarct dementia, uncomplicated	SNOMED	70936005	ancestor:2-2	Condition
443605	443605	Vascular dementia	429998004	SNOMED	Vascular dementia	SNOMED	429998004	same	Condition
37109056	443605	Vascular dementia	429998004	SNOMED	Vascular dementia without behavioral disturbance	SNOMED	1.62764e+16	Subsumes	Condition
443864	443605	Vascular dementia	429998004	SNOMED	Multi-infarct dementia with depression	SNOMED	14070001	ancestor:2-2	Condition
443790	443605	Vascular dementia	429998004	SNOMED	Multi-infarct dementia with delusions	SNOMED	25772007	ancestor:2-2	Condition
444091	443605	Vascular dementia	429998004	SNOMED	Multi-infarct dementia with delirium	SNOMED	10349009	ancestor:2-2	Condition
37018688	37018688	Vascular dementia with behavioral disturbance	288631000000000	SNOMED	Vascular dementia with behavioral disturbance	SNOMED	288631000119104	same	Condition
37109056	37109056	Vascular dementia without behavioral disturbance	1.62764e+16	SNOMED	Vascular dementia without behavioral disturbance	SNOMED	1.62764e+16	same	Condition
4196433	44788771	[X]Lewy body dementia	198681000000000	SNOMED	Senile dementia of the Lewy body type	SNOMED	312991009	Concept same_as to	Condition
44788771	44788771	[X]Lewy body dementia	198681000000000	SNOMED	[X]Lewy body dementia	SNOMED	198681000000106	same	Condition
4182210	44800507	[X]Unspecified dementia	471341000000000	SNOMED	Dementia	SNOMED	52448006	Concept same_as to	Condition
44800507	44800507	[X]Unspecified dementia	471341000000000	SNOMED	[X]Unspecified dementia	SNOMED	471341000000106	same	Condition
443605	44795855	[X]Vascular dementia, unspecified	413281000000000	SNOMED	Vascular dementia	SNOMED	429998004	Concept same_as to	Condition
44795855	44795855	[X]Vascular dementia, unspecified	413281000000000	SNOMED	[X]Vascular dementia, unspecified	SNOMED	413281000000101	same	Condition
378419	378419	Alzheimer's disease	26929004	SNOMED	Alzheimer's disease	SNOMED	26929004	same	Condition
4218017	378419	Alzheimer's disease	26929004	SNOMED	Primary degenerative dementia of the Alzheimer type, presenile onset	SNOMED	416780008	ancestor:1-1	Condition
4220313	378419	Alzheimer's disease	26929004	SNOMED	Primary degenerative dementia of the Alzheimer type, senile onset	SNOMED	416975007	ancestor:1-1	Condition
4278830	378419	Alzheimer's disease	26929004	SNOMED	Primary degenerative dementia of the Alzheimer type, senile onset, uncomplicated	SNOMED	66108005	ancestor:2-2	Condition
4278830	40297904	Alzheimer's disease with late onset	134423002	SNOMED	Primary degenerative dementia of the Alzheimer type, senile onset, uncomplicated	SNOMED	66108005	Concept same_as to	Condition
40297904	40297904	Alzheimer's disease with late onset	134423002	SNOMED	Alzheimer's disease with late onset	SNOMED	134423002	same	Condition
378419	44782729	Dementia due to Alzheimer's disease	142811000000000	SNOMED	Alzheimer's disease	SNOMED	26929004	Concept same_as to	Condition
44782729	44782729	Dementia due to Alzheimer's disease	142811000000000	SNOMED	Dementia due to Alzheimer's disease	SNOMED	142811000119104	same	Condition
4278830	40386880	Dementia in Alzheimer's disease with late onset	192162002	SNOMED	Primary degenerative dementia of the Alzheimer type, senile onset, uncomplicated	SNOMED	66108005	Concept same_as to	Condition
40386880	40386880	Dementia in Alzheimer's disease with late onset	192162002	SNOMED	Dementia in Alzheimer's disease with late onset	SNOMED	192162002	same	Condition
4278830	40390140	Dementia in Alzheimer's disease with late onset	192803007	SNOMED	Primary degenerative dementia of the Alzheimer type, senile onset, uncomplicated	SNOMED	66108005	Concept same_as to	Condition
40390140	40390140	Dementia in Alzheimer's disease with late onset	192803007	SNOMED	Dementia in Alzheimer's disease with late onset	SNOMED	192803007	same	Condition
4218017	4218017	Primary degenerative dementia of the Alzheimer type, presenile onset	416780008	SNOMED	Primary degenerative dementia of the Alzheimer type, presenile onset	SNOMED	416780008	same	Condition
4220313	4220313	Primary degenerative dementia of the Alzheimer type, senile onset	416975007	SNOMED	Primary degenerative dementia of the Alzheimer type, senile onset	SNOMED	416975007	same	Condition
4278830	4220313	Primary degenerative dementia of the Alzheimer type, senile onset	416975007	SNOMED	Primary degenerative dementia of the Alzheimer type, senile onset, uncomplicated	SNOMED	66108005	ancestor:1-1	Condition
4278830	4278830	Primary degenerative dementia of the Alzheimer type, senile onset, uncomplicated	66108005	SNOMED	Primary degenerative dementia of the Alzheimer type, senile onset, uncomplicated	SNOMED	66108005	same	Condition
4103534	4103534	Progressive supranuclear ophthalmoplegia	28978003	SNOMED	Progressive supranuclear ophthalmoplegia	SNOMED	28978003	same	Condition
4103534	40391010	Progressive supranuclear palsy	192975003	SNOMED	Progressive supranuclear ophthalmoplegia	SNOMED	28978003	Concept same_as to	Condition
40391010	40391010	Progressive supranuclear palsy	192975003	SNOMED	Progressive supranuclear palsy	SNOMED	192975003	same	Condition
4043378	4044050	Frontotemporal degeneration	230273006	SNOMED	Frontotemporal dementia	SNOMED	230270009	Subsumes	Condition
4044050	4044050	Frontotemporal degeneration	230273006	SNOMED	Frontotemporal degeneration	SNOMED	230273006	same	Condition
4043378	4043378	Frontotemporal dementia	230270009	SNOMED	Frontotemporal dementia	SNOMED	230270009	same	Condition
