## Supplement Table 3 for "Leveraging Electronic Medical Records and Knowledge Networks to Predict Disease Onset and Gain Biological Insight Into Alzheimer’s Disease"

### Sheet: neg7year_trainmatched
training_matched	neg7 year
		Control	AD	SMD
n		4184	523
Birth year, mean (SD)		1934.2 (5.6)	1934.0 (5.3)	-0.043
First visit age, mean (SD)		57.2 (9.4)	56.9 (10.5)	-0.026
Prediction age, mean (SD)		67.1 (5.8)	67.1 (5.8)	-0.002
Years in EHR, mean (SD)		9.9 (7.9)	10.0 (8.2)	0.004
Log(n prev visits), mean (SD)		2.8 (1.5)	2.9 (1.6)	0.043
Log(n concepts), mean (SD)		2.3 (1.3)	2.4 (1.4)	0.061
Log(days since first event), mean (SD)		8.5 (0.4)	8.5 (0.4)	0.044
Sex, n (%)	Female	2359 (56.4)	317 (60.6)	0.086
	Male	1825 (43.6)	206 (39.4)
R&E, n (%)	Asian/NHPI	684 (16.3)	112 (21.4)	0.245
	Black	551 (13.2)	35 (6.7)
	Latinx	272 (6.5)	39 (7.5)
	Other/Unknown	213 (5.1)	32 (6.1)
	White	2464 (58.9)	305 (58.3)

### Sheet: neg5year_trainmatched
training_matched	neg5 year
		Control	AD	SMD
n		4184	523
Birth year, mean (SD)		1934.2 (5.6)	1934.0 (5.3)	-0.042
First visit age, mean (SD)		57.2 (9.4)	56.9 (10.5)	-0.027
Prediction age, mean (SD)		69.1 (5.7)	69.1 (5.8)	-0.002
Years in EHR, mean (SD)		11.9 (7.9)	11.9 (8.1)	0.001
Log(n prev visits), mean (SD)		3.1 (1.5)	3.2 (1.6)	0.058
Log(n concepts), mean (SD)		2.6 (1.3)	2.7 (1.4)	0.062
Log(days since first event), mean (SD)		8.5 (0.4)	8.5 (0.4)	0.047
Sex, n (%)	Female	2349 (56.1)	317 (60.6)	0.091
	Male	1835 (43.9)	206 (39.4)
R&E, n (%)	Asian/NHPI	691 (16.5)	112 (21.4)	0.233
	Black	537 (12.8)	35 (6.7)
	Latinx	281 (6.7)	39 (7.5)
	Other/Unknown	220 (5.3)	32 (6.1)
	White	2455 (58.7)	305 (58.3)

### Sheet: neg3year_trainmatched
training_matched	neg3 year
		Control	AD	SMD
n		4184	523
Birth year, mean (SD)		1934.2 (5.6)	1934.0 (5.3)	-0.042
First visit age, mean (SD)		57.2 (9.4)	56.9 (10.5)	-0.026
Prediction age, mean (SD)		71.1 (5.8)	71.1 (5.8)	-0.003
Years in EHR, mean (SD)		13.9 (7.9)	13.9 (8.0)	-0.002
Log(n prev visits), mean (SD)		3.4 (1.5)	3.4 (1.6)	0.058
Log(n concepts), mean (SD)		2.9 (1.3)	3.0 (1.4)	0.078
Log(days since first event), mean (SD)		8.5 (0.4)	8.5 (0.4)	0.047
Sex, n (%)	Female	2372 (56.7)	317 (60.6)	0.08
	Male	1812 (43.3)	206 (39.4)
R&E, n (%)	Asian/NHPI	698 (16.7)	112 (21.4)	0.227
	Black	530 (12.7)	35 (6.7)
	Latinx	274 (6.5)	39 (7.5)
	Other/Unknown	225 (5.4)	32 (6.1)
	White	2457 (58.7)	305 (58.3)

### Sheet: neg1year_trainmatched
training_matched	neg1 year
		Control	AD	SMD
n		4184	523
Birth year, mean (SD)		1934.2 (5.6)	1934.0 (5.3)	-0.042
First visit age, mean (SD)		57.2 (9.4)	56.9 (10.5)	-0.028
Prediction age, mean (SD)		73.1 (5.8)	73.1 (5.8)	-0.002
Years in EHR, mean (SD)		15.9 (7.8)	15.9 (7.9)	-0.004
Log(n prev visits), mean (SD)		3.6 (1.5)	3.7 (1.6)	0.065
Log(n concepts), mean (SD)		3.1 (1.3)	3.3 (1.4)	0.108
Log(days since first event), mean (SD)		8.5 (0.4)	8.5 (0.4)	0.043
Sex, n (%)	Female	2343 (56.0)	317 (60.6)	0.094
	Male	1841 (44.0)	206 (39.4)
R&E, n (%)	Asian/NHPI	705 (16.8)	112 (21.4)	0.219
	Black	520 (12.4)	35 (6.7)
	Latinx	280 (6.7)	39 (7.5)
	Other/Unknown	223 (5.3)	32 (6.1)
	White	2456 (58.7)	305 (58.3)

### Sheet: neg1day_trainmatched
training_matched	neg1 day
		Control	AD	SMD
n		4184	523
Birth year, mean (SD)		1934.2 (5.5)	1934.0 (5.3)	-0.042
First visit age, mean (SD)		57.2 (9.4)	56.9 (10.5)	-0.027
Prediction age, mean (SD)		74.1 (5.8)	74.1 (5.8)	-0.002
Years in EHR, mean (SD)		16.9 (7.8)	16.9 (7.8)	-0.005
Log(n prev visits), mean (SD)		3.8 (1.4)	3.9 (1.5)	0.077
Log(n concepts), mean (SD)		3.3 (1.3)	3.5 (1.4)	0.12
Log(days since first event), mean (SD)		8.5 (0.4)	8.5 (0.4)	0.05
Sex, n (%)	Female	2335 (55.8)	317 (60.6)	0.098
	Male	1849 (44.2)	206 (39.4)
R&E, n (%)	Asian/NHPI	700 (16.7)	112 (21.4)	0.222
	Black	522 (12.5)	35 (6.7)
	Latinx	277 (6.6)	39 (7.5)
	Other/Unknown	219 (5.2)	32 (6.1)
	White	2466 (58.9)	305 (58.3)
