## Supplement Table 4 for "Leveraging Electronic Medical Records and Knowledge Networks to Predict Disease Onset and Gain Biological Insight Into Alzheimer’s Disease"

### Sheet: SexStrataDemographics
		Female Stratified			Male Stratified
		control	AD		control	AD
n		139548	468		110829	281
Birth year, mean (SD)		1945.6 (10.2)	1933.9 (5.4)		1945.3 (10.1)	1933.9 (5.0)
First visit age, mean (SD)		50.6 (11.5)	56.5 (10.6)		52.1 (11.2)	57.9 (9.8)
Sex, n (%)	Female	139548 (100.0)	468 (100.0)
	Male				110829 (100.0)	281 (100.0)
R&E, n (%)	Asian/NHPI	19524 (14.0)	115 (24.6)		12902 (11.6)	36 (12.8)
	Black	9933 (7.1)	47 (10.0)		7176 (6.5)	15 (5.3)
	Latinx	8914 (6.4)	36 (7.7)		6121 (5.5)	17 (6.0)
	Other/Unknown	15585 (11.2)	28 (6.0)		12442 (11.2)	17 (6.0)
	White	85592 (61.3)	242 (51.7)		72188 (65.1)	196 (69.8)

### Sheet: neg7year_trainmatched
training_matched	neg7 year	Female Stratified				Male Stratified
		Control	AD	SMD		Control	AD	SMD
n		2536	317			1648	206
Birth year, mean (SD)		1934.4 (5.9)	1934.1 (5.6)	-0.053		1934.1 (5.0)	1933.9 (4.8)	-0.031
First visit age, mean (SD)		57.0 (9.4)	56.7 (10.6)	-0.032		57.6 (9.3)	57.4 (10.3)	-0.025
Prediction age, mean (SD)		67.1 (6.0)	67.0 (6.0)	-0.006		67.3 (5.3)	67.3 (5.4)	0.004
Years in EHR, mean (SD)		10.1 (7.9)	10.2 (8.3)	0.009		9.6 (7.7)	9.7 (8.0)	0.003
Log(n prev visits), mean (SD)		2.8 (1.5)	2.9 (1.6)	0.071		2.7 (1.4)	2.8 (1.6)	0.066
Log(n concepts), mean (SD)		2.3 (1.3)	2.4 (1.4)	0.091		2.2 (1.3)	2.3 (1.3)	0.089
Log(days since first event), mean (SD)		8.5 (0.4)	8.5 (0.4)	0.036		8.5 (0.4)	8.5 (0.4)	0.062
R&E, n (%)	Asian/NHPI	482 (19.0)	85 (26.8)	0.299		190 (11.5)	27 (13.1)	0.166
	Black	409 (16.1)	25 (7.9)			142 (8.6)	10 (4.9)
	Latinx	196 (7.7)	26 (8.2)			79 (4.8)	13 (6.3)
	Other/Unknown	138 (5.4)	22 (6.9)			82 (5.0)	10 (4.9)
	White	1311 (51.7)	159 (50.2)			1155 (70.1)	146 (70.9)

### Sheet: neg5year_trainmatched
training_matched	neg5 year	Female Stratified				Male Stratified
		Control	AD	SMD		Control	AD	SMD
n		2536	317			1648	206
Birth year, mean (SD)		1934.4 (5.9)	1934.1 (5.6)	-0.051		1934.1 (5.0)	1933.9 (4.8)	-0.034
First visit age, mean (SD)		57.0 (9.4)	56.7 (10.6)	-0.03		57.6 (9.3)	57.4 (10.3)	-0.025
Prediction age, mean (SD)		69.1 (6.0)	69.0 (6.0)	-0.005		69.2 (5.3)	69.3 (5.4)	0.006
Years in EHR, mean (SD)		12.1 (7.9)	12.1 (8.2)	0.004		11.6 (7.7)	11.6 (7.9)	0.003
Log(n prev visits), mean (SD)		3.1 (1.5)	3.3 (1.6)	0.088		3.0 (1.4)	3.1 (1.6)	0.065
Log(n concepts), mean (SD)		2.6 (1.3)	2.7 (1.5)	0.09		2.4 (1.3)	2.6 (1.4)	0.09
Log(days since first event), mean (SD)		8.5 (0.4)	8.5 (0.4)	0.046		8.5 (0.4)	8.5 (0.4)	0.048
R&E, n (%)	Asian/NHPI	495 (19.5)	85 (26.8)	0.285		178 (10.8)	27 (13.1)	0.171
	Black	398 (15.7)	25 (7.9)			141 (8.6)	10 (4.9)
	Latinx	198 (7.8)	26 (8.2)			82 (5.0)	13 (6.3)
	Other/Unknown	134 (5.3)	22 (6.9)			91 (5.5)	10 (4.9)
	White	1311 (51.7)	159 (50.2)			1156 (70.1)	146 (70.9)

### Sheet: neg3year_trainmatched
training_matched	neg3 year	Female Stratified				Male Stratified
		Control	AD	SMD		Control	AD	SMD
n		2536	317			1648	206
Birth year, mean (SD)		1934.4 (5.9)	1934.1 (5.6)	-0.052		1934.1 (5.0)	1933.9 (4.8)	-0.031
First visit age, mean (SD)		57.0 (9.5)	56.7 (10.6)	-0.031		57.6 (9.3)	57.4 (10.3)	-0.026
Prediction age, mean (SD)		71.1 (6.0)	71.0 (6.0)	-0.01		71.2 (5.3)	71.3 (5.4)	0.005
Years in EHR, mean (SD)		14.1 (7.9)	14.1 (8.1)	-0.001		13.6 (7.7)	13.6 (7.9)	0.001
Log(n prev visits), mean (SD)		3.4 (1.5)	3.5 (1.6)	0.102		3.2 (1.4)	3.3 (1.7)	0.061
Log(n concepts), mean (SD)		2.9 (1.3)	3.0 (1.4)	0.12		2.7 (1.3)	2.9 (1.4)	0.109
Log(days since first event), mean (SD)		8.5 (0.4)	8.5 (0.4)	0.036		8.5 (0.4)	8.5 (0.4)	0.054
R&E, n (%)	Asian/NHPI	503 (19.8)	85 (26.8)	0.266		183 (11.1)	27 (13.1)	0.16
	Black	380 (15.0)	25 (7.9)			135 (8.2)	10 (4.9)
	Latinx	206 (8.1)	26 (8.2)			81 (4.9)	13 (6.3)
	Other/Unknown	136 (5.4)	22 (6.9)			94 (5.7)	10 (4.9)
	White	1311 (51.7)	159 (50.2)			1155 (70.1)	146 (70.9)

### Sheet: neg1year_trainmatched
training_matched	neg1 year	Female Stratified				Male Stratified
		Control	AD	SMD		Control	AD	SMD
n		2536	317			1648	206
Birth year, mean (SD)		1934.4 (5.9)	1934.1 (5.6)	-0.05		1934.1 (5.0)	1933.9 (4.8)	-0.032
First visit age, mean (SD)		57.0 (9.5)	56.7 (10.6)	-0.032		57.6 (9.3)	57.4 (10.3)	-0.025
Prediction age, mean (SD)		73.1 (6.0)	73.0 (6.0)	-0.009		73.2 (5.3)	73.3 (5.4)	0.008
Years in EHR, mean (SD)		16.1 (7.9)	16.1 (7.9)	-0.003		15.6 (7.7)	15.6 (7.8)	0
Log(n prev visits), mean (SD)		3.6 (1.4)	3.8 (1.6)	0.11		3.5 (1.4)	3.6 (1.6)	0.069
Log(n concepts), mean (SD)		3.1 (1.3)	3.3 (1.5)	0.148		3.0 (1.3)	3.2 (1.4)	0.135
Log(days since first event), mean (SD)		8.5 (0.4)	8.5 (0.4)	0.038		8.5 (0.4)	8.5 (0.4)	0.058
R&E, n (%)	Asian/NHPI	508 (20.0)	85 (26.8)	0.253		177 (10.7)	27 (13.1)	0.16
	Black	372 (14.7)	25 (7.9)			137 (8.3)	10 (4.9)
	Latinx	210 (8.3)	26 (8.2)			88 (5.3)	13 (6.3)
	Other/Unknown	145 (5.7)	22 (6.9)			91 (5.5)	10 (4.9)
	White	1301 (51.3)	159 (50.2)			1155 (70.1)	146 (70.9)

### Sheet: neg1day_trainmatched
training_matched	neg1 day	Female Stratified				Male Stratified
		Control	AD	SMD		Control	AD	SMD
n		2536	317			1648	206
Birth year, mean (SD)		1934.4 (5.9)	1934.1 (5.6)	-0.052		1934.1 (4.9)	1933.9 (4.8)	-0.032
First visit age, mean (SD)		57.0 (9.5)	56.7 (10.6)	-0.03		57.6 (9.3)	57.4 (10.3)	-0.027
Prediction age, mean (SD)		74.1 (6.0)	74.0 (6.0)	-0.008		74.3 (5.3)	74.3 (5.4)	0.001
Years in EHR, mean (SD)		17.1 (7.9)	17.1 (7.9)	-0.005		16.6 (7.7)	16.6 (7.7)	-0.003
Log(n prev visits), mean (SD)		3.8 (1.4)	4.0 (1.5)	0.132		3.7 (1.4)	3.8 (1.5)	0.08
Log(n concepts), mean (SD)		3.3 (1.3)	3.5 (1.4)	0.167		3.2 (1.3)	3.4 (1.4)	0.146
Log(days since first event), mean (SD)		8.5 (0.4)	8.5 (0.4)	0.041		8.5 (0.4)	8.5 (0.4)	0.056
R&E, n (%)	Asian/NHPI	516 (20.3)	85 (26.8)	0.244		178 (10.8)	27 (13.1)	0.15
	Black	366 (14.4)	25 (7.9)			133 (8.1)	10 (4.9)
	Latinx	205 (8.1)	26 (8.2)			89 (5.4)	13 (6.3)
	Other/Unknown	145 (5.7)	22 (6.9)			88 (5.3)	10 (4.9)
	White	1304 (51.4)	159 (50.2)			1160 (70.4)	146 (70.9)
